# The Association Between Oral Microbiota and Chronic Obstructive Pulmonary Disease: An Integrated Study of Genetic Causal Inference and Bioinformatics Analysis

**DOI:** 10.64898/2025.12.01.25341371

**Authors:** Xiao-Jie An, Zi-Feng Wei, Yi-Ting Huang, Jia-Pei Wuzhang, Xin-Xin Zhang, Hao-Yu Li, Run-Ze Liu

## Abstract

**Background:** Chronic obstructive pulmonary disease (COPD) is the third leading cause of global mortality. Emerging evidence suggests the oral microbiome may contribute to COPD progression, though causal relationships remain elusive.

**Methods:** Using bidirectional Mendelian randomization (MR) on East Asian genome-wide association study (GWAS) summary data, we assessed causal links between oral microbial taxa and COPD risk. Subsequently, hub genes in COPD bulk RNA sequencing data were identified by integrating the Protein-Protein Interaction (PPI) network with logistic regression, followed by target validation using single-cell RNA sequencing, immune infiltration analysis, and molecular docking.

**Results:** Forward MR identified 48 taxa associated with COPD, primarily from genera such as *Fusobacterium*, *Prevotella*, and *Streptococcus*. Reverse MR detected 79 taxa affected by COPD, mainly involving *Campylobacter*, *Rothia*, and *Streptococcus*. Through the PPI network, logistic regression screening, and multi-omics analysis validation, *MPDZ* emerged as a key hub gene, upregulated in Ciliated cells and linked to immune dysregulation. Molecular docking revealed six candidate drugs with strong binding affinity to *MPDZ*.

**Conclusion:** Our study identified bidirectional causal associations between the oral microbiota and COPD in East Asian populations and prioritized candidate targets relevant to COPD pathogenesis, potentially offering new insights for future mechanistic studies and therapeutic exploration.
