## Supplementary Table 1 for "The Association Between Oral Microbiota and Chronic Obstructive Pulmonary Disease: An Integrated Study of Genetic Causal Inference and Bioinformatics Analysis"

### Sheet: Sheet1
Table S1. Summary of the data included in this study
Exposures/outcomes		Consortium		Datasets		Sample sizes		Ethnicity	Data category	Year
Oral microbiota		CNGBdb		CNP0001664		2,948 (Tongue N =2017 Saliva N = 1914)		East Asian	GWAS	2021
COPD		OpenGWAS project		bbj-a-103		208,285 (Cases N = 3,315 Controls N = 204,970)			GWAS	2019
COPD		GWAS Catalog		GCST90018587		166,670 (Cases N = 4,017 Controls N = 162,653)			GWAS	2021
COPD		GEO		GSE57148		189 (Cases N = 98 Controls N = 91)			RNA Bulk	2015
COPD		GEO		GSE173896		8 (Cases N = 5 Controls N = 3)			Single cell	2021
